# Evidence for a Causal Pathway Between Socioeconomic Status and Melanoma in Situ

**DOI:** 10.1101/2025.04.23.25326166

**Authors:** Umber Dube, Jennifer Y. Lin

## Abstract

**Importance:** The genetic architecture of disease risk may not be independent of social determinants. This can be leveraged to investigate for causality.

**Objective:** To investigate for a possible causal relationship between socioeconomic status (SES) and melanoma in situ (MIS) based on their genetic architectures.

**Design:** Genetic correlation study

**Setting:** Multicenter and population-based data sources.

**Participants:** The Ingold et al., 2024 GWAS summary statistic dataset is derived from 3,564 MIS cases, 10,552 invasive melanoma (MM) cases, and 1,022,070 melanoma-free controls. Individuals with both MIS and MM were only included as MM cases. The Kweon et al., GWAS summary statistic dataset on income, a proxy for SES, is derived from an effective sample size of 668,288 individuals.

**Main Outcome(s) and Measure(s):** Genetic correlation between MIS, MM, and SES.

**Results:** We obtained European genomic ancestries-based GWAS summary statistics for MIS (3,564 cases and 1,022,070 melanoma-free controls), MM (10,552 cases and 1,022,070 melanoma-free controls), and SES (668,288 individuals). We identify a positive and significant genetic correlation between MIS and SES (0.14, 95% CI 0.06 to 0.21; p = 5.55 × 10^-04^) but not MM and SES (0.05, 95% CI −0.01 to 0.11; p = 0.11). The genetic architecture of MIS subtracting that of MM (MIS-MM) remained positively and significantly correlated with the genetic architecture of SES (0.23, 95% CI 0.07 to 0.39; p = 4.18 × 10^-03^). In contrast, the genetic architecture of MM subtracting that of MIS (MM-MIS) is negatively correlated with the genetic architecture of SES (−0.24, 95% CI −0.42 to −0.06; p = 8.01 × 10^-03^). Finally, taking a Mendelian Randomization approach, we identify consistent evidence for a causal pathway between MIS and SES but not MM and SES.

**Conclusions and Relevance:** The genetic architecture of SES correlates with that of MIS but not MM. There is also evidence for a causal link between SES and MIS. Both these findings support an overdiagnosis of MIS. Importantly, our results demonstrate genetic risk scores for disease are not inherently independent of social determinants of diagnosis. Clinical application of genetics-based risk stratification without consideration of social determinants may have limited utility.

**Key Points:** *Question:* Is socioeconomic status genetically correlated with melanoma in situ and is there any evidence for a causal relationship?

*Findings:* In this genetic correlation study based on data from 3,564 melanoma in situ cases, 10,552 invasive melanoma cases, 1,022,070 melanoma-free controls, and 668,288 individuals with income data; we identify a positive and significant genetic correlation between socioeconomic status and melanoma in situ but not invasive melanoma. We also identify Mendelian Randomization-based evidence for a causal relationship between socioeconomic status and melanoma in situ but not invasive melanoma

*Meaning:* The genetic architecture of disease risk is not independent of social determinants of diagnosis. Clinical application of genetics-based risk stratification without consideration of social determinants may have limited utility.
