## Supplementary Tables for "Evidence for a Causal Pathway Between Socioeconomic Status and Melanoma in Situ"

### Sheet: Supplementary Tables
Supplementary Tables
Supplementary Table 1. LDTrait Output Identifying Pleiotropic Associations for rs77270200
Supplementary Table 2.Mendelian Randomization Results Investigating Causality between SES and MIS versus MM, removing pleiotropic variant rs77270200

### Sheet: SupplementaryTable1
Supplementary Table 1. LDTrait Output Identifying Pleiotropic Associations for rs77270200
Query	GWAS Trait	PMID	RS Number	Position (GRCh37)	Alleles	R2	D'	Risk Allele	Effect Size (95% CI)	Beta or OR	P-value
rs77270200	Cancer	34290314	rs77270200	chr16:90093075	A=0.084, G=0.916	1	1	NR	1.09246	1.07-1.11	7e-16
rs77270200	Melanoma	34290314	rs77270200	chr16:90093075	A=0.084, G=0.916	1	1	NR	1.44664	1.38-1.52	5e-24
rs77270200	Non-melanoma skin cancer	34290314	rs77270200	chr16:90093075	A=0.084, G=0.916	1	1	NR	1.2846	1.25-1.32	4e-53
rs77270200	Childhood obesity	31504550	rs74583214	chr16:90110798	C=0.917, T=0.083	0.936485	0.973993	NR	0.2388	0.15-0.32	5e-08
rs77270200	Red vs. brown/black hair color	34737440	rs77381714	chr16:90078022	C=0.072, T=0.928	0.736972	0.939317	NR	4.09877	3.67-4.53	5e-77
rs77270200	Waist circumference adjusted for body mass index	34021172	rs77381714	chr16:90078022	C=0.072, T=0.928	0.736972	0.939317	NR	0.0296682	0.02-0.039	7e-10
rs77270200	Brown vs. non-brown hair color	26184321	rs146972365	chr16:90022693	C=0.07, T=0.93	0.73624	0.953188	0.053	1.7771	1.60-1.96	5e-10
rs77270200	Light vs. dark hair color	26184321	rs146972365	chr16:90022693	C=0.07, T=0.93	0.73624	0.953188	0.053	1.8751	1.69-2.06	1e-11
rs77270200	Red vs non-red hair color	26184321	rs146972365	chr16:90022693	C=0.07, T=0.93	0.73624	0.953188	0.947	13.8889	13.56-14.22	1e-55
rs77270200	Hip circumference adjusted for BMI	34021172	rs146972365	chr16:90022693	C=0.07, T=0.93	0.73624	0.953188	NR	0.0311639	0.021-0.041	2e-09
rs77270200	Non-melanoma skin cancer	29739929	rs73283869	chr16:90067184	A=0.07, G=0.93	0.73624	0.953188	NR	1.31177	1.24-1.39	2e-20
rs77270200	Melanoma	28212542	rs1805007	chr16:89986117	C=0.928, T=0.072	0.667286	0.893805	0.07	1.5	1.41-1.59	4e-37
rs77270200	Perceived skin darkness	25963972	rs1805007	chr16:89986117	C=0.928, T=0.072	0.667286	0.893805	0.0689773	0.0854225	0.051-0.120	1e-06
rs77270200	Basal cell carcinoma	21700618	rs1805007	chr16:89986117	C=0.928, T=0.072	0.667286	0.893805	0.07	1.55	1.45-1.66	4e-17
rs77270200	Sunburns	23548203	rs1805007	chr16:89986117	C=0.928, T=0.072	0.667286	0.893805	NR	1.66	1.31-2.01	2e-19
rs77270200	Hair color	23548203	rs1805007	chr16:89986117	C=0.928, T=0.072	0.667286	0.893805	NR	0.16	0.10-0.22	3e-09
rs77270200	Non-melanoma skin cancer	23548203	rs1805007	chr16:89986117	C=0.928, T=0.072	0.667286	0.893805	NR	0.34	0.24-0.44	3e-10
rs77270200	Tanning	23548203	rs1805007	chr16:89986117	C=0.928, T=0.072	0.667286	0.893805	NR	0.39	0.35-0.43	1e-65
rs77270200	Skin sensitivity to sun	17952075	rs1805007	chr16:89986117	C=0.928, T=0.072	0.667286	0.893805	0.06	2.94	2.42-3.58	2e-55
rs77270200	Red vs non-red hair color	17952075	rs1805007	chr16:89986117	C=0.928, T=0.072	0.667286	0.893805	NR	12.47	9.37-16.60	2e-142
rs77270200	Freckles	17952075	rs1805007	chr16:89986117	C=0.928, T=0.072	0.667286	0.893805	0.05	4.37	3.56-5.37	1e-96
rs77270200	Blond vs. brown hair color	17952075	rs1805007	chr16:89986117	C=0.928, T=0.072	0.667286	0.893805	0.08	2.34	1.69-3.24	2e-13
rs77270200	Rosacea symptom severity	29771307	rs1805007	chr16:89986117	C=0.928, T=0.072	0.667286	0.893805	NR	0.189228	0.12-0.26	1e-07
rs77270200	Cutaneous squamous cell carcinoma	27424798	rs1805007	chr16:89986117	C=0.928, T=0.072	0.667286	0.893805	0.07	1.46	NA	9e-39
rs77270200	Basal cell carcinoma	31174203	rs1805007	chr16:89986117	C=0.928, T=0.072	0.667286	0.893805	0.063459	1.34	1.31-1.36	6e-110
rs77270200	Balding type 1	30595370	rs1805007	chr16:89986117	C=0.928, T=0.072	0.667286	0.893805	NR	NA	NA	2e-15
rs77270200	Keratinocyte cancer (MTAG)	31174203	rs1805007	chr16:89986117	C=0.928, T=0.072	0.667286	0.893805	0.104182	1.35	1.32-1.39	1e-124
rs77270200	Squamous cell carcinoma	31174203	rs1805007	chr16:89986117	C=0.928, T=0.072	0.667286	0.893805	0.063459	1.45	1.40-1.49	5e-56
rs77270200	Basal cell carcinoma	27539887	rs1805007	chr16:89986117	C=0.928, T=0.072	0.667286	0.893805	0.07	1.4	NA	3e-63
rs77270200	Blond vs. brown/black hair color	30531825	rs1805007	chr16:89986117	C=0.928, T=0.072	0.667286	0.893805	0.1048	1.744	NA	0
rs77270200	Brown vs. black hair color	30531825	rs1805007	chr16:89986117	C=0.928, T=0.072	0.667286	0.893805	0.1048	1.822	NA	2e-101
rs77270200	Red vs. brown/black hair color	30531825	rs1805007	chr16:89986117	C=0.928, T=0.072	0.667286	0.893805	0.1048	10.99	NA	0
rs77270200	Cutaneous squamous cell carcinoma	32041948	rs1805007	chr16:89986117	C=0.928, T=0.072	0.667286	0.893805	0.078	0.38	0.34-0.42	6e-87
rs77270200	Cutaneous malignant melanoma	32341527	rs1805007	chr16:89986117	C=0.928, T=0.072	0.667286	0.893805	0.0635	1.62734	NA	1e-196
rs77270200	Youthful appearance (self-reported)	32339537	rs1805007	chr16:89986117	C=0.928, T=0.072	0.667286	0.893805	0.898151	1.0654	NA	7e-19
rs77270200	Hair color	29662168	rs1805007	chr16:89986117	C=0.928, T=0.072	0.667286	0.893805	0.1	0.356	0.35-0.37	1e-100
rs77270200	Disorder of skin and subcutaneous tissue NO (PheCode 689)	39024449	rs1805007	chr16:89986117	C=0.928, T=0.072	0.667286	0.893805	0.9368	0.1363	0.11-0.16	1e-25
rs77270200	Other dyschromia (PheCode 694.2)	39024449	rs1805007	chr16:89986117	C=0.928, T=0.072	0.667286	0.893805	0.9361	0.1972	0.16-0.23	2e-20
rs77270200	Dyschromia and Vitiligo (PheCode 694)	39024449	rs1805007	chr16:89986117	C=0.928, T=0.072	0.667286	0.893805	0.9361	0.1506	0.12-0.18	2e-13
rs77270200	Seborrheic dermatitis (PheCode 690.1)	39024449	rs1805007	chr16:89986117	C=0.928, T=0.072	0.667286	0.893805	0.9365	0.1749	0.15-0.2	4e-31
rs77270200	Erythematosquamous dermatosis (PheCode 690)	39024449	rs1805007	chr16:89986117	C=0.928, T=0.072	0.667286	0.893805	0.9366	0.1761	0.15-0.2	2e-31
rs77270200	Rosacea (PheCode 695.3)	39024449	rs1805007	chr16:89986117	C=0.928, T=0.072	0.667286	0.893805	0.9362	0.1818	0.15-0.22	3e-18
rs77270200	Degenerative skin conditions and other dermatoses (PheCode 702)	39024449	rs1805007	chr16:89986117	C=0.928, T=0.072	0.667286	0.893805	0.9362	0.2547	0.24-0.27	5e-140
rs77270200	Other specified diseases of sebaceous glands (PheCode 706.8)	39024449	rs1805007	chr16:89986117	C=0.928, T=0.072	0.667286	0.893805	0.9363	0.2108	0.18-0.24	5e-35
rs77270200	Diseases of sebaceous glands (PheCode 706)	39024449	rs1805007	chr16:89986117	C=0.928, T=0.072	0.667286	0.893805	0.9363	0.1219	0.1-0.14	4e-27
rs77270200	Biological Mother: Cancer, Skin	39024449	rs1805007	chr16:89986117	C=0.928, T=0.072	0.667286	0.893805	0.9177	0.2135	0.17-0.25	6e-25
rs77270200	Actinic keratosis (PheCode 702.1)	39024449	rs1805007	chr16:89986117	C=0.928, T=0.072	0.667286	0.893805	0.9369	0.4193	0.41-0.43	4E-319
rs77270200	Invasive melanoma	39141363	rs1805007	chr16:89986117	C=0.928, T=0.072	0.667286	0.893805	0.1	0.43	0.39-0.47	2e-72
rs77270200	Seborrheic dermatitis (PheCode 690.1)	39024449	rs1805007	chr16:89986117	C=0.928, T=0.072	0.667286	0.893805	0.9181	0.1719	0.14-0.2	7e-34
rs77270200	Erythematosquamous dermatosis (PheCode 690)	39024449	rs1805007	chr16:89986117	C=0.928, T=0.072	0.667286	0.893805	0.9182	0.1728	0.14-0.2	1e-34
rs77270200	Disorder of skin and subcutaneous tissue NO (PheCode 689)	39024449	rs1805007	chr16:89986117	C=0.928, T=0.072	0.667286	0.893805	0.9182	0.142	0.12-0.17	5e-29
rs77270200	Actinic keratosis (PheCode 702.1)	39024449	rs1805007	chr16:89986117	C=0.928, T=0.072	0.667286	0.893805	0.9744	0.534	0.39-0.68	2e-11
rs77270200	Degenerative skin conditions and other dermatoses (PheCode 702)	39024449	rs1805007	chr16:89986117	C=0.928, T=0.072	0.667286	0.893805	0.917	0.2601	0.24-0.28	1e-224
rs77270200	Dermatitis due to solar radiation (PheCode 938)	39024449	rs1805007	chr16:89986117	C=0.928, T=0.072	0.667286	0.893805	0.9184	0.3301	0.29-0.37	2e-54
rs77270200	Chronic dermatitis due to solar radiation (PheCode 938.2)	39024449	rs1805007	chr16:89986117	C=0.928, T=0.072	0.667286	0.893805	0.9181	0.3375	0.29-0.39	1e-34
rs77270200	Chronic dermatitis due to solar radiation (PheCode 938.2)	39024449	rs1805007	chr16:89986117	C=0.928, T=0.072	0.667286	0.893805	0.9248	0.3365	0.3-0.37	6e-35
rs77270200	Dermatitis due to solar radiation (PheCode 938)	39024449	rs1805007	chr16:89986117	C=0.928, T=0.072	0.667286	0.893805	0.9368	0.3289	0.3-0.36	5e-54
rs77270200	Biological Sibling: Cancer, Skin	39024449	rs1805007	chr16:89986117	C=0.928, T=0.072	0.667286	0.893805	0.931	0.2242	0.19-0.25	4e-29
rs77270200	Ectropion or entropion (PheCode 374.1)	39024449	rs1805007	chr16:89986117	C=0.928, T=0.072	0.667286	0.893805	0.9359	0.1996	0.16-0.24	1e-12
rs77270200	Blond vs. brown/black hair color	34737440	rs1805007	chr16:89986117	C=0.928, T=0.072	0.667286	0.893805	NR	0.722549	0.54-0.91	4e-14
rs77270200	Red vs. brown/black hair color	34737440	rs1805007	chr16:89986117	C=0.928, T=0.072	0.667286	0.893805	NR	4.05294	3.63-4.48	8e-78
rs77270200	Skin cancer	39024449	rs1805007	chr16:89986117	C=0.928, T=0.072	0.667286	0.893805	0.9364	0.388	0.37-0.4	8e-269
rs77270200	Neoplasm of uncertain behavior of skin (PheCode 173)	39024449	rs1805007	chr16:89986117	C=0.928, T=0.072	0.667286	0.893805	0.9371	0.3066	0.29-0.32	2e-150
rs77270200	Other non-epithelial cancer of skin (PheCode 172.2)	39024449	rs1805007	chr16:89986117	C=0.928, T=0.072	0.667286	0.893805	0.9368	0.3763	0.36-0.39	9e-224
rs77270200	Melanomas of skin, dx or hx (PheCode 172.1)	39024449	rs1805007	chr16:89986117	C=0.928, T=0.072	0.667286	0.893805	0.9367	0.4169	0.4-0.43	1e-237
rs77270200	Melanomas of skin (PheCode 172.11)	39024449	rs1805007	chr16:89986117	C=0.928, T=0.072	0.667286	0.893805	0.9244	0.4806	0.45-0.51	4e-105
rs77270200	Squamous cell carcinoma (PheCode 172.22)	39024449	rs1805007	chr16:89986117	C=0.928, T=0.072	0.667286	0.893805	0.9367	0.4367	0.42-0.46	5e-140
rs77270200	Basal cell carcinoma (PheCode 172.21)	39024449	rs1805007	chr16:89986117	C=0.928, T=0.072	0.667286	0.893805	0.9251	0.3541	0.33-0.37	5e-123
rs77270200	Neoplasm of uncertain behavior (PheCode 199)	39024449	rs1805007	chr16:89986117	C=0.928, T=0.072	0.667286	0.893805	0.9365	0.1424	0.11-0.17	1e-14
rs77270200	Biological Sibling: Cancer, Skin	39024449	rs1805007	chr16:89986117	C=0.928, T=0.072	0.667286	0.893805	0.9177	0.2267	0.19-0.26	3e-30
rs77270200	Hair morphology traits	30166351	rs1805007	chr16:89986117	C=0.928, T=0.072	0.667286	0.893805	NR	1.46976	1.13-1.81	5e-14
rs77270200	Hair morphology traits	30166351	rs1805007	chr16:89986117	C=0.928, T=0.072	0.667286	0.893805	NR	3.61562	2.97-4.26	8e-22
rs77270200	Hair morphology traits	30166351	rs1805007	chr16:89986117	C=0.928, T=0.072	0.667286	0.893805	NR	1.782	1.25-2.32	7e-11
rs77270200	Biological Father: Cancer, Skin	39024449	rs1805007	chr16:89986117	C=0.928, T=0.072	0.667286	0.893805	0.9177	0.1926	0.16-0.23	3e-29
rs77270200	Skin pigmentation traits	30166351	rs1805007	chr16:89986117	C=0.928, T=0.072	0.667286	0.893805	NR	0.2699	0.19-0.35	5e-10
rs77270200	Skin pigmentation traits	30166351	rs1805007	chr16:89986117	C=0.928, T=0.072	0.667286	0.893805	NR	0.8864	0.6-1.18	2e-09
rs77270200	Skin pigmentation traits	30166351	rs1805007	chr16:89986117	C=0.928, T=0.072	0.667286	0.893805	NR	5.34	3.78-6.9	2e-11
rs77270200	Hair morphology traits	30166351	rs1805007	chr16:89986117	C=0.928, T=0.072	0.667286	0.893805	NR	0.5	0.4-0.6	1e-21
rs77270200	Skin cancer	39024449	rs1805007	chr16:89986117	C=0.928, T=0.072	0.667286	0.893805	0.9177	0.3782	0.36-0.4	3e-248
rs77270200	Takes medication for skin cancer?	39024449	rs1805007	chr16:89986117	C=0.928, T=0.072	0.667286	0.893805	0.9177	0.4315	0.37-0.49	1e-45
rs77270200	Skin reflectance	36536295	rs1805007	chr16:89986117	C=0.928, T=0.072	0.667286	0.893805	0.07	0.013	0.0097-0.0163	1e-14
rs77270200	Ease of skin tanning	36672889	rs1805007	chr16:89986117	C=0.928, T=0.072	0.667286	0.893805	0.0237281	0.515923	0.41-0.63	3e-20
rs77270200	Skin phototype score	36672889	rs1805007	chr16:89986117	C=0.928, T=0.072	0.667286	0.893805	0.0237178	7.03978	5.35-8.73	4e-16
rs77270200	Skin color (Fitzpatrick scale)	36672889	rs1805007	chr16:89986117	C=0.928, T=0.072	0.667286	0.893805	0.0237178	0.336442	0.25-0.42	6e-14
rs77270200	Red vs non-red hair color	36672889	rs1805007	chr16:89986117	C=0.928, T=0.072	0.667286	0.893805	0.0238	3.59088	2.94-4.24	4e-27
rs77270200	Screening for malignant neopla (PheCode 216.1)	39024449	rs1805007	chr16:89986117	C=0.928, T=0.072	0.667286	0.893805	0.9364	0.2185	0.19-0.25	5e-24
rs77270200	Biological Mother: Cancer, Skin	39024449	rs1805007	chr16:89986117	C=0.928, T=0.072	0.667286	0.893805	0.931	0.2103	0.18-0.24	3e-24
rs77270200	Inflammation of the eye (PheCode 371)	39024449	rs1805007	chr16:89986117	C=0.928, T=0.072	0.667286	0.893805	0.9179	0.07855	0.055-0.102	4e-11
rs77270200	Inflammation of eyelids (PheCode 371.3)	39024449	rs1805007	chr16:89986117	C=0.928, T=0.072	0.667286	0.893805	0.9179	0.09442	0.068-0.121	3e-12
rs77270200	Ectropion or entropion (PheCode 374.1)	39024449	rs1805007	chr16:89986117	C=0.928, T=0.072	0.667286	0.893805	0.9177	0.203	0.15-0.26	4e-13
rs77270200	Melanocyte protein PMEL levels	34648354	rs1805007	chr16:89986117	C=0.928, T=0.072	0.667286	0.893805	0.09	0.289	0.24-0.33	3e-36
rs77270200	Screening for malignant neopla (PheCode 216.1)	39024449	rs1805007	chr16:89986117	C=0.928, T=0.072	0.667286	0.893805	0.918	0.2259	0.18-0.27	1e-25
rs77270200	Neoplasm of uncertain behavior (PheCode 199)	39024449	rs1805007	chr16:89986117	C=0.928, T=0.072	0.667286	0.893805	0.9182	0.149	0.11-0.19	8e-16
rs77270200	Cutaneous squamous cell carcinoma	38182794	rs1805007	chr16:89986117	C=0.928, T=0.072	0.667286	0.893805	NR	1.5091	NA	2e-84
rs77270200	Takes medication for skin cancer?	39024449	rs1805007	chr16:89986117	C=0.928, T=0.072	0.667286	0.893805	0.9276	0.429	0.39-0.47	1e-47
rs77270200	Skin cancer	39024449	rs1805007	chr16:89986117	C=0.928, T=0.072	0.667286	0.893805	0.931	0.3793	0.36-0.4	9e-201
rs77270200	Biological Father: Cancer, Skin	39024449	rs1805007	chr16:89986117	C=0.928, T=0.072	0.667286	0.893805	0.931	0.1931	0.17-0.22	1e-28
rs77270200	Melanomas of skin, dx or hx (PheCode 172.1)	39024449	rs1805007	chr16:89986117	C=0.928, T=0.072	0.667286	0.893805	0.9183	0.4145	0.39-0.44	1e-288
rs77270200	Other non-epithelial cancer of skin (PheCode 172.2)	39024449	rs1805007	chr16:89986117	C=0.928, T=0.072	0.667286	0.893805	0.9182	0.3756	0.36-0.4	1E-323
rs77270200	Melanomas of skin (PheCode 172.11)	39024449	rs1805007	chr16:89986117	C=0.928, T=0.072	0.667286	0.893805	0.9178	0.4758	0.43-0.52	4e-103
rs77270200	Squamous cell carcinoma (PheCode 172.22)	39024449	rs1805007	chr16:89986117	C=0.928, T=0.072	0.667286	0.893805	0.9184	0.4346	0.4-0.47	1e-146
rs77270200	Neoplasm of uncertain behavior of skin (PheCode 173)	39024449	rs1805007	chr16:89986117	C=0.928, T=0.072	0.667286	0.893805	0.9182	0.3073	0.29-0.33	7e-188
rs77270200	Basal cell carcinoma (PheCode 172.21)	39024449	rs1805007	chr16:89986117	C=0.928, T=0.072	0.667286	0.893805	0.9184	0.3512	0.32-0.38	2e-151
rs77270200	Skin cancer	34594039	rs1805007	chr16:89986117	C=0.928, T=0.072	0.667286	0.893805	NR	0.3559	0.32-0.39	9e-107
rs77270200	Brown vs. non-brown hair color	26184321	rs8063160	chr16:90054709	C=0.079, T=0.921	0.642401	0.834082	0.065	1.7837	1.62-1.95	9e-12
rs77270200	Light vs. dark hair color	26184321	rs8063160	chr16:90054709	C=0.079, T=0.921	0.642401	0.834082	0.065	1.8891	1.72-2.05	5e-14
rs77270200	Red vs non-red hair color	26184321	rs8063160	chr16:90054709	C=0.079, T=0.921	0.642401	0.834082	0.935	12.99	12.65-13.33	8e-50
rs77270200	Melanoma	34813871	rs74800773	chr16:90024970	C=0.922, G=0.078	0.609316	0.817952	NR	NA	NA	2e-39
rs77270200	Blond vs. brown/black hair color	34737440	rs74800773	chr16:90024970	C=0.922, G=0.078	0.609316	0.817952	NR	0.671198	0.5-0.85	4e-14
rs77270200	Melanoma	32887889	rs35026726	chr16:89791279	C=0.928, T=0.072	0.60106	0.848293	NR	1.54703	NA	4e-61
rs77270200	Squamous cell carcinoma	26829030	rs35063026	chr16:89736157	C=0.932, T=0.068	0.596591	0.871495	NR	1.33	1.26-1.42	1e-20
rs77270200	Facial pigmentation	25705849	rs35063026	chr16:89736157	C=0.932, T=0.068	0.596591	0.871495	0.07	20.29	15.59-24.99	9e-15
rs77270200	Actinic keratosis	35449187	rs35063026	chr16:89736157	C=0.932, T=0.068	0.596591	0.871495	NR	1.43	1.38-1.48	7e-11
rs77270200	Blond vs. brown/black hair color	34737440	rs35063026	chr16:89736157	C=0.932, T=0.068	0.596591	0.871495	NR	0.741063	0.55-0.93	2e-14
rs77270200	Skin pigmentation traits	30166351	rs35063026	chr16:89736157	C=0.932, T=0.068	0.596591	0.871495	NR	0.8052	0.52-1.09	3e-08
rs77270200	Male puberty timing (early vs. average onset voice breaking)	32210231	rs35063026	chr16:89736157	C=0.932, T=0.068	0.596591	0.871495	NR	0.00631321	0.004-0.0086	6e-08
rs77270200	Male puberty timing (early vs. average onset facial hair)	32210231	rs35063026	chr16:89736157	C=0.932, T=0.068	0.596591	0.871495	NR	0.0126847	0.0098-0.0156	2e-17
rs77270200	Male puberty timing (late vs. average onset facial hair)	32210231	rs35063026	chr16:89736157	C=0.932, T=0.068	0.596591	0.871495	NR	0.00869548	0.0051-0.0123	2e-06
rs77270200	Male puberty timing (age at voice breaking MTAG)	32210231	rs35063026	chr16:89736157	C=0.932, T=0.068	0.596591	0.871495	NR	0.0506649	0.038-0.063	2e-15
rs77270200	Scar conditions and fibrosis of skin (PheCode 701.2)	39024449	rs34714188	chr16:89781756	A=0.073, T=0.927	0.59167	0.835408	0.9365	0.2943	0.25-0.33	2e-25
rs77270200	Scar conditions and fibrosis of skin (PheCode 701.2)	39024449	rs34714188	chr16:89781756	A=0.073, T=0.927	0.59167	0.835408	0.9195	0.297	0.24-0.35	2e-24
rs77270200	Melanocyte protein PMEL levels (PMEL.6472.40.3)	29875488	rs34714188	chr16:89781756	A=0.073, T=0.927	0.59167	0.835408	0.099	0.28	0.16	1e-11
rs77270200	Non-melanoma skin cancer	29739929	rs12925026	chr16:89792856	C=0.927, T=0.073	0.59167	0.835408	NR	1.33333	1.27-1.41	5e-24
rs77270200	Erythematous conditions (PheCode 695)	39024449	rs12925026	chr16:89792856	C=0.927, T=0.073	0.59167	0.835408	0.9378	0.109	0.083-0.135	4e-13
rs77270200	Cancer	33893285	rs34659644	chr16:89796017	A=0.073, G=0.927	0.59167	0.835408	0.0794972	1.23	NA	1e-15
rs77270200	Systolic blood pressure	38689001	rs34659644	chr16:89796017	A=0.073, G=0.927	0.59167	0.835408	NR	0.2021	0.12-0.29	3e-06
rs77270200	Pulse pressure	38689001	rs34659644	chr16:89796017	A=0.073, G=0.927	0.59167	0.835408	NR	0.1852	0.12-0.25	2e-09
rs77270200	Skin sensitivity to sun	25963972	rs12931267	chr16:89818732	C=0.931, G=0.069	0.586741	0.857527	0.091	0.441	0.5292-0.3528	8e-23
rs77270200	Hair color	20585627	rs12931267	chr16:89818732	C=0.931, G=0.069	0.586741	0.857527	0.08	0.56	NA	5e-87
rs77270200	Freckling	20585627	rs12931267	chr16:89818732	C=0.931, G=0.069	0.586741	0.857527	0.08	1.88	NA	8e-62
rs77270200	Hair color	20585627	rs12931267	chr16:89818732	C=0.931, G=0.069	0.586741	0.857527	0.08	0.56	NA	3e-10
rs77270200	Cancer	34290314	rs12931267	chr16:89818732	C=0.931, G=0.069	0.586741	0.857527	NR	1.11095	1.09-1.13	1e-21
rs77270200	Melanoma	34290314	rs12931267	chr16:89818732	C=0.931, G=0.069	0.586741	0.857527	NR	1.53336	1.46-1.6	1e-32
rs77270200	Non-melanoma skin cancer	34290314	rs12931267	chr16:89818732	C=0.931, G=0.069	0.586741	0.857527	NR	1.32743	1.3-1.36	4e-68
rs77270200	Red vs. brown/black hair color	34737440	rs12931267	chr16:89818732	C=0.931, G=0.069	0.586741	0.857527	NR	4.2454	3.81-4.68	2e-82
rs77270200	Hair morphology traits	30166351	rs12931267	chr16:89818732	C=0.931, G=0.069	0.586741	0.857527	NR	1.32041	0.97-1.67	3e-11
rs77270200	Hair morphology traits	30166351	rs12931267	chr16:89818732	C=0.931, G=0.069	0.586741	0.857527	NR	3.21808	2.61-3.83	4e-18
rs77270200	Hair morphology traits	30166351	rs12931267	chr16:89818732	C=0.931, G=0.069	0.586741	0.857527	NR	1.601	1.07-2.13	3e-09
rs77270200	Skin pigmentation traits	30166351	rs12931267	chr16:89818732	C=0.931, G=0.069	0.586741	0.857527	NR	0.2496	0.17-0.33	7e-09
rs77270200	Skin pigmentation traits	30166351	rs12931267	chr16:89818732	C=0.931, G=0.069	0.586741	0.857527	NR	4.969	3.42-6.52	4e-10
rs77270200	Hair morphology traits	30166351	rs12931267	chr16:89818732	C=0.931, G=0.069	0.586741	0.857527	NR	0.4416	0.34-0.54	2e-17
rs77270200	Skin autofluorescence	36536295	rs12931267	chr16:89818732	C=0.931, G=0.069	0.586741	0.857527	0.07	0.025	0.019-0.031	3e-20
rs77270200	Basal cell carcinoma	38182794	rs12931267	chr16:89818732	C=0.931, G=0.069	0.586741	0.857527	NR	1.3348	NA	8e-121
rs77270200	Basal cell carcinoma	38182794	rs12931267	chr16:89818732	C=0.931, G=0.069	0.586741	0.857527	NR	1.3347	NA	1e-121
rs77270200	Basal cell carcinoma	33549134	rs35749174	chr16:89716493	A=0.067, G=0.933	0.58461	0.869577	0.0997849	0.28426	0.25-0.32	2e-67
rs77270200	Red vs. brown/black hair color	34737440	rs35749174	chr16:89716493	A=0.067, G=0.933	0.58461	0.869577	NR	4.10374	3.67-4.54	2e-75
rs77270200	Cancer (standard GWA)	37106081	rs35749174	chr16:89716493	A=0.067, G=0.933	0.58461	0.869577	NR	0.0068697	0.0045-0.0092	7e-09
rs77270200	Rosacea symptom severity	29771307	rs75570604	chr16:89846677	C=0.068, G=0.932	0.574801	0.855432	NR	0.187841	0.12-0.26	2e-07
rs77270200	Nevus count or cutaneous melanoma	30429480	rs75570604	chr16:89846677	C=0.068, G=0.932	0.574801	0.855432	NR	NA	NA	2e-45
rs77270200	Nevus count or cutaneous melanoma	32341527	rs75570604	chr16:89846677	C=0.068, G=0.932	0.574801	0.855432	0.93454	NA	NA	6e-85
rs77270200	Other hypertrophic and atrophic conditions (PheCode 701)	39024449	rs75570604	chr16:89846677	C=0.068, G=0.932	0.574801	0.855432	0.9393	0.09727	0.073-0.121	1e-12
rs77270200	Other hypertrophic and atrophic conditions (PheCode 701)	39024449	rs75570604	chr16:89846677	C=0.068, G=0.932	0.574801	0.855432	0.9211	0.1132	0.087-0.139	6e-18
rs77270200	Blond vs. brown/black hair color	34737440	rs75570604	chr16:89846677	C=0.068, G=0.932	0.574801	0.855432	NR	0.713294	0.53-0.9	7e-14
rs77270200	Red vs. brown/black hair color	34737440	rs75570604	chr16:89846677	C=0.068, G=0.932	0.574801	0.855432	NR	4.18798	3.75-4.62	7e-80
rs77270200	Physical activity (confirmatory factor analysis Factor 23)	38965376	rs71396949	chr16:89714844	A=0.069, G=0.931	0.565278	0.841697	NR	NA	NA	3e-08
rs77270200	Basal cell carcinoma	38182794	rs71396949	chr16:89714844	A=0.069, G=0.931	0.565278	0.841697	NR	0.0942781	0.066-0.123	8e-11
rs77270200	Homocysteine levels	23824729	rs12921383	chr16:89859753	C=0.083, T=0.917	0.456067	0.684157	0.87	0.09	0.063-0.117	8e-11
rs77270200	Waist circumference adjusted for body mass index	31669095	rs4968051	chr16:89714981	C=0.083, T=0.917	0.449661	0.674913	NR	NA	NA	2e-17
rs77270200	Height	36224396	rs12918773	chr16:89741403	A=0.084, G=0.916	0.443406	0.665887	0.04296	0.04372	0.029-0.059	1e-08
rs77270200	Height	30595370	rs57856222	chr16:89682190	C=0.925, T=0.075	0.438434	0.708722	NR	NA	NA	1e-40
rs77270200	Red vs non-red hair color	36672889	rs57856222	chr16:89682190	C=0.925, T=0.075	0.438434	0.708722	0.0281462	2.88863	2.3-3.48	7e-22
rs77270200	Ease of skin tanning	36672889	rs12921177	chr16:89708037	A=0.085, G=0.915	0.437297	0.665524	0.0315292	0.305868	0.21-0.4	5e-10
rs77270200	Skin phototype score	36672889	rs12921177	chr16:89708037	A=0.085, G=0.915	0.437297	0.665524	0.0313794	4.24969	2.76-5.74	3e-08
rs77270200	Cancer	34290314	rs2280374	chr16:89687407	C=0.925, T=0.075	0.4206	0.694159	NR	1.09864	1.08-1.12	2e-17
rs77270200	Melanoma	34290314	rs2280374	chr16:89687407	C=0.925, T=0.075	0.4206	0.694159	NR	1.4552	1.38-1.53	2e-24
rs77270200	Non-melanoma skin cancer	34290314	rs2280374	chr16:89687407	C=0.925, T=0.075	0.4206	0.694159	NR	1.29314	1.26-1.33	8e-55
rs77270200	Red vs non-red hair color	36672889	rs4968049	chr16:89684661	A=0.104, G=0.896	0.41529	0.72415	0.0488084	2.37468	1.84-2.91	5e-18
rs77270200	Hip circumference adjusted for BMI	34021172	rs62054570	chr16:90063890	G=0.117, T=0.883	0.401261	0.760095	NR	0.0239504	0.016-0.032	1e-08
rs77270200	Melanoma	28212542	rs258322	chr16:89755903	A=0.098, G=0.902	0.383854	0.673779	0.09	1.67	NA	3e-27
rs77270200	Melanoma	28212542	rs258322	chr16:89755903	A=0.098, G=0.902	0.383854	0.673779	0.09	1.67	NA	2e-09
rs77270200	Black vs. red hair color	18483556	rs258322	chr16:89755903	A=0.098, G=0.902	0.383854	0.673779	NR	0.36	0.28-0.44	2e-23
rs77270200	Melanoma	19578364	rs258322	chr16:89755903	A=0.098, G=0.902	0.383854	0.673779	0.09	1.67	1.52-1.83	3e-27
rs77270200	Melanoma	21983787	rs258322	chr16:89755903	A=0.098, G=0.902	0.383854	0.673779	0.11	1.7	1.54-1.87	3e-27
rs77270200	Melanoma	24980573	rs258322	chr16:89755903	A=0.098, G=0.902	0.383854	0.673779	NR	1.5	1.31-1.71	2e-09
rs77270200	Height	36224396	rs258322	chr16:89755903	A=0.098, G=0.902	0.383854	0.673779	0.1432	0.0297	0.028-0.031	1e-215
rs77270200	Cys-gly, oxidized levels	35050183	rs258322	chr16:89755903	A=0.098, G=0.902	0.383854	0.673779	NR	0.162	0.12-0.21	1e-12
rs77270200	Red vs non-red hair color	36672889	rs258322	chr16:89755903	A=0.098, G=0.902	0.383854	0.673779	0.0445873	2.42492	1.89-2.96	6e-19
rs77270200	Height	36224396	rs258322	chr16:89755903	A=0.098, G=0.902	0.383854	0.673779	0.1355	0.0221	0.016-0.028	2e-12
rs77270200	FVC	38116116	rs258322	chr16:89755903	A=0.098, G=0.902	0.383854	0.673779	NR	NA	NA	7e-10
rs77270200	Waist circumference adjusted for body mass index	34021172	rs258322	chr16:89755903	A=0.098, G=0.902	0.383854	0.673779	NR	0.0317711	0.022-0.041	3e-11
rs77270200	Weight	34594039	rs258322	chr16:89755903	A=0.098, G=0.902	0.383854	0.673779	NR	0.0132	0.0091-0.0173	3e-10
rs77270200	Hip circumference adjusted for BMI	34021172	rs4785698	chr16:89675319	C=0.893, G=0.107	0.372661	0.696869	NR	0.023189	0.015-0.031	2e-08
rs77270200	Blood pressure (pleiotropy model 2 SBP adjusted for estimated causal effects x DBP)	34989438	rs4785697	chr16:89675182	C=0.108, G=0.892	0.368473	0.696531	NR	0.186161	0.1-0.27	6e-10
rs77270200	Blood pressure (pleiotropy model 1 DBP adjusted for estimated causal effects x SBP)	34989438	rs4785697	chr16:89675182	C=0.108, G=0.892	0.368473	0.696531	NR	0.125556	0.062-0.19	3e-07
rs77270200	Smoking initiation	36477530	rs11648898	chr16:90045986	A=0.87, G=0.13	0.352817	0.756531	0.149	0.00982	0.0074-0.0122	7e-16
rs77270200	Smoking initiation	36477530	rs11648898	chr16:90045986	A=0.87, G=0.13	0.352817	0.756531	0.15	0.00856	0.0064-0.0107	2e-15
rs77270200	Skin reflectance	36536295	rs8049897	chr16:90024202	A=0.127, G=0.873	0.350311	0.743883	0.13	0.013	0.011-0.015	5e-63
rs77270200	Waist circumference adjusted for body mass index	31669095	rs66701606	chr16:90080852	C=0.783, T=0.217	0.333602	1	NR	NA	NA	6e-09
rs77270200	Ease of skin tanning	36672889	rs4248913	chr16:89693099	A=0.079, C=0.921	0.316232	0.585206	0.0339795	0.28307	0.19-0.38	7e-09
rs77270200	Skin phototype score	36672889	rs4248913	chr16:89693099	A=0.079, C=0.921	0.316232	0.585206	0.0338661	4.14625	2.67-5.63	4e-08
rs77270200	Red vs non-red hair color	36672889	rs4248913	chr16:89693099	A=0.079, C=0.921	0.316232	0.585206	0.034039	2.49625	1.93-3.06	5e-18
rs77270200	Hip circumference adjusted for BMI	34021172	rs11863944	chr16:90080543	A=0.153, T=0.847	0.30885	0.777741	NR	0.0238957	0.016-0.031	3e-10
rs77270200	Heel bone mineral density	30595370	rs74606487	chr16:89795305	A=0.865, G=0.135	0.26781	0.673509	NR	NA	NA	9e-10
rs77270200	Red vs non-red hair color	36672889	rs74606487	chr16:89795305	A=0.865, G=0.135	0.26781	0.673509	0.0626632	2.05387	1.54-2.57	6e-15
rs77270200	Serum uric acid levels	34594039	rs74606487	chr16:89795305	A=0.865, G=0.135	0.26781	0.673509	NR	0.0148	0.0095-0.0201	4e-08
rs77270200	Waist circumference adjusted for body mass index	34021172	rs74606487	chr16:89795305	A=0.865, G=0.135	0.26781	0.673509	NR	0.0224046	0.014-0.03	3e-08
rs77270200	Low tan response	29739929	rs77733403	chr16:90080723	C=0.176, T=0.824	0.247899	0.757298	NR	0.508	0.36-0.66	8E-416
rs77270200	Blond vs. brown/black hair color	30531825	rs77733403	chr16:90080723	C=0.176, T=0.824	0.247899	0.757298	0.1742	1.087	NA	5e-08
rs77270200	Red vs non-red hair color	36672889	rs17232812	chr16:89843136	A=0.141, G=0.859	0.242792	0.657544	0.105656	1.90023	1.43-2.37	3e-15
rs77270200	Red vs non-red hair color	36672889	rs35360258	chr16:89933851	A=0.2, G=0.8	0.191963	0.720658	0.152459	1.53023	1.07-1.99	1e-10
rs77270200	Red vs non-red hair color	36672889	rs34133162	chr16:89780672	A=0.18, G=0.82	0.188862	0.670046	0.165777	1.36718	0.91-1.82	4e-09
rs77270200	Mean corpuscular hemoglobin	30595370	rs4785699	chr16:89716222	G=0.809, T=0.191	0.188815	0.694667	NR	NA	NA	7e-19
rs77270200	Red vs non-red hair color	36672889	rs4785699	chr16:89716222	G=0.809, T=0.191	0.188815	0.694667	0.136774	1.29874	0.84-1.76	3e-08
rs77270200	Low tan response	29739929	rs9922277	chr16:90158838	C=0.325, T=0.675	0.185015	0.98257	NR	0.223	0.13-0.31	4e-139
rs77270200	Red vs. brown/black hair color	30531825	rs34357723	chr16:89886519	C=0.745, T=0.255	0.183595	0.826184	0.2745	9.589	NA	0
rs77270200	Cigarettes smoked per day	36477530	rs34357723	chr16:89886519	C=0.745, T=0.255	0.183595	0.826184	0.251	0.0126	0.0085-0.0167	1e-09
rs77270200	Skin aging (microtopography measurement)	28502801	rs35096708	chr16:89887249	A=0.255, G=0.745	0.183595	0.826184	NR	0.1184	NA	3e-12
rs77270200	Skin reflectance	36536295	rs35096708	chr16:89887249	A=0.255, G=0.745	0.183595	0.826184	0.26	0.015	0.014-0.016	5e-151
rs77270200	Red vs non-red hair color	36672889	rs35096708	chr16:89887249	A=0.255, G=0.745	0.183595	0.826184	0.190145	1.41016	0.96-1.86	9e-10
rs77270200	Mean reticulocyte volume	32888494	rs2052868	chr16:89706992	C=0.792, T=0.208	0.166664	0.688154	0.263538	0.0260528	0.021-0.032	9e-21
rs77270200	Dipeptidase 1 levels	34648354	rs2052868	chr16:89706992	C=0.792, T=0.208	0.166664	0.688154	0.25	0.251	0.22-0.28	2e-60
rs77270200	Squamous cell carcinoma	26829030	rs4268748	chr16:90026512	C=0.228, T=0.772	0.164971	0.725823	0.26	1.33	1.28-1.39	2e-44
rs77270200	Skin colour saturation	25963972	rs4268748	chr16:90026512	C=0.228, T=0.772	0.164971	0.725823	0.276934	0.00863767	NA	3e-15
rs77270200	Aging traits (healthspan, parental lifespan or longevity) (multivariate analysis)	32678081	rs4268748	chr16:90026512	C=0.228, T=0.772	0.164971	0.725823	0.7067	NA	NA	7e-12
rs77270200	Skin aging (microtopography measurement)	28502801	rs4268748	chr16:90026512	C=0.228, T=0.772	0.164971	0.725823	0.71	0.1293	NA	1e-15
rs77270200	Vitiligo	27723757	rs4268748	chr16:90026512	C=0.228, T=0.772	0.164971	0.725823	0.7294	1.41303	1.33-1.49	3e-33
rs77270200	Seborrheic keratosis (PheCode 702.2)	39024449	rs4268748	chr16:90026512	C=0.228, T=0.772	0.164971	0.725823	0.7047	0.06538	0.053-0.078	4e-22
rs77270200	Melanoma in situ	39141363	rs4268748	chr16:90026512	C=0.228, T=0.772	0.164971	0.725823	0.71	0.19	0.13-0.25	1e-13
rs77270200	Diseases of sebaceous glands (PheCode 706)	39024449	rs4268748	chr16:90026512	C=0.228, T=0.772	0.164971	0.725823	0.7195	0.0889	0.075-0.103	1e-39
rs77270200	Seborrheic keratosis (PheCode 702.2)	39024449	rs4268748	chr16:90026512	C=0.228, T=0.772	0.164971	0.725823	0.7188	0.06755	0.055-0.08	3e-31
rs77270200	Actinic keratosis	35449187	rs4268748	chr16:90026512	C=0.228, T=0.772	0.164971	0.725823	NR	1.25	1.22-1.28	2e-61
rs77270200	Actinic keratosis	35449187	rs4268748	chr16:90026512	C=0.228, T=0.772	0.164971	0.725823	NR	1.29	1.26-1.32	2e-09
rs77270200	Benign neoplasm of skin (PheCode 216)	39024449	rs4268748	chr16:90026512	C=0.228, T=0.772	0.164971	0.725823	0.7193	0.07358	0.057-0.09	7e-19
rs77270200	Estimated glomerular filtration rate (creatinine)	35710981	rs72811597	chr16:89896005	C=0.717, G=0.283	0.156775	0.819434	0.2724	7.874	NA	3e-15
rs77270200	Stromal-cell-derived factor 1 alpha levels	27989323	rs67689854	chr16:89625227	A=0.115, C=0.885	0.155141	0.468077	NR	0.0681	0.03-0.106	3e-06
rs77270200	Red vs. brown/black hair color	34737440	rs67689854	chr16:89625227	A=0.115, C=0.885	0.155141	0.468077	NR	2.22658	1.89-2.57	1e-37
rs77270200	Hair morphology traits	30166351	rs67689854	chr16:89625227	A=0.115, C=0.885	0.155141	0.468077	NR	2.28478	1.74-2.83	8e-11
rs77270200	Whole body fat mass (UKB data field 23100)	38538606	rs67689854	chr16:89625227	A=0.115, C=0.885	0.155141	0.468077	NR	0.020346	0.013-0.027	1e-08
rs77270200	Educational attainment	35361970	rs8047204	chr16:89766063	A=0.677, G=0.323	0.13762	0.843586	0.6296	0.00809129	0.006-0.0102	9e-14
rs77270200	White matter microstructure (fractional anisotropy)	31666681	rs1045814	chr16:89762915	C=0.665, T=0.335	0.129515	0.840781	NR	NA	NA	2e-08
rs77270200	Sebaceous cyst (PheCode 706.2)	39024449	rs8051733	chr16:90024206	A=0.725, G=0.275	0.121672	0.707771	0.6787	0.06606	0.049-0.083	6e-15
rs77270200	Benign neoplasm of skin (PheCode 216)	39024449	rs8051733	chr16:90024206	A=0.725, G=0.275	0.121672	0.707771	0.686	0.06261	0.048-0.077	8e-15
rs77270200	Red vs non-red hair color	36672889	rs12933774	chr16:89668295	A=0.165, G=0.835	0.119981	0.506863	0.0685668	1.95544	1.45-2.46	3e-14
rs77270200	Basal cell carcinoma (MTAG)	36496446	rs7498985	chr16:90103117	A=0.441, G=0.559	0.116819	1	NR	NA	NA	5e-97
rs77270200	Squamous cell carcinoma (MTAG)	36496446	rs7498985	chr16:90103117	A=0.441, G=0.559	0.116819	1	NR	NA	NA	6e-84
rs77270200	Squamous cell carcinoma	26908436	rs8063761	chr16:90027626	A=0.722, T=0.278	0.108694	0.673959	NR	1.34	1.22-1.47	2e-09
rs77270200	Low tan response	29739929	rs4785752	chr16:90035141	A=0.432, G=0.568	0.106548	0.937818	NR	0.345	0.24-0.45	1E-334
rs77270200	Basal cell carcinoma	38182794	rs9933627	chr16:90107353	A=0.465, G=0.535	0.106095	1	NR	0.0478845	0.033-0.062	1e-10
rs77270200	Melanoma	28212542	rs4785763	chr16:90066936	A=0.299, C=0.701	0.105262	0.697822	0.33	1.32	NA	6e-22
rs77270200	Melanoma	19578364	rs4785763	chr16:90066936	A=0.299, C=0.701	0.105262	0.697822	0.32	1.36	1.28-1.45	6e-22
rs77270200	Mitochondrial DNA levels	33385171	rs12924138	chr16:89754444	G=0.611, T=0.389	0.103907	0.846045	0.3887	0.0146441	0.0096-0.0197	1e-08
rs77270200	Serum levels of protein DPEP1	35078996	rs2075880	chr16:89755216	A=0.606, G=0.394	0.101458	0.844783	0.4508	0.281551	0.25-0.32	6e-54
rs77270200	Hemoglobin concentration	35964923	rs12924572	chr16:89748736	A=0.396, G=0.604	0.100495	0.844272	0.4746	0.02375	NA	2e-10

### Sheet: SupplementaryTable2
Supplementary Table 2.Mendelian Randomization Results Investigating Causality between SES and MIS versus MM, removing pleiotropic variant rs77270200
Mendelian Randomization Method	MIS, no rs77270200	MM, no rs77270200
IVW	0.58 [0.22, 0.95] c	0.30 [0.03, 0.57] d
	(1.71 × 10-03)	(2.83 × 10-02)
MR-RAPS	0.58 [0.20, 0.97]	0.32 [0.04, 0.61]
	(2.77 × 10-03)	(2.55 × 10-02)
Weighted Median	0.89 [0.35, 1.43]	0.26 [-0.11, 0.62]
	(1.27 × 10-03)	-0.17
MR-cML	0.58 [0.15, 1.00]	0.33 [0.04, 0.63]
	(7.83 × 10-03)	(4.02 × 10-02)
cMIS, no rs77270200 IVW: Heterogeneity test statistic (Cochran's Q) = 129.9442 on 135 degrees of freedom, (p-value = 0.6068). I^2 = 0.0%. F statistic = 44.0.
dMM, no rs77270200 IVW: Heterogeneity test statistic (Cochran's Q) = 169.4087 on 135 degrees of freedom, (p-value = 0.0239). I^2 = 20.3%. F statistic = 44.0.
cML: constrained maximum likelihood; IVW: Inverse variance weighted; MIS: Melanoma in situ; MM: Invasive Melanoma; MR: Mendelian Randomization; RAPS: Robust adjusted profile score
